# High Dimensional Mediation Analysis: a new method applied to maternal smoking, placental DNA methylation and birth outcomes

**DOI:** 10.1101/2022.03.15.22272404

**Authors:** Basile Jumentier, Claire-Cécile Barrot, Maxime Estavoyer, Jorg Tost, Barbara Heude, Olivier François, Johanna Lepeule

## Abstract

**Background:** High-dimensional mediation analysis is an extension of unidimensional mediation analysis that includes multiple mediators, and is increasingly used to evaluate the indirect omics-layer effects of environmental exposures on health outcomes. Analyses involving high-dimensional mediators raise several statistical issues. While many methods have recently been developed, no consensus has been reached about the optimal combination of approaches to high-dimensional mediation analyses.

**Objectives:** We developed and validated a method for high-dimensional mediation analysis (HDMAX2) and applied it to evaluate the causal role of placental DNA methylation in the pathway between exposure to maternal smoking (MS) during pregnancy and gestational age (GA) and weight (BW) of the baby at birth.

**Methods:** HDMAX2 combines latent factor regression models for epigenome-wide association studies with max-squared tests for mediation, and considers CpGs and aggregated mediator regions (AMR). HDMAX2 was carefully evaluated on simulated data, and compared to state-of-the-art multi-dimensional epigenetic mediation methods. Then HDMAX2 was applied on data from 470 women of the EDEN cohort.

**Results:** HDMAX2 demonstrated increased power compared to state-of-the-art multi-dimensional mediation methods, and identified several AMRs not identified in previous mediation analyses of exposure to MS on BW and GA. The results provided evidence for a polygenic architecture of the mediation pathway with an overall indirect effect of CpGs and AMRs of 44.5 g lower BW (32.1% of the total effect). HDMAX2 also identified AMRs having simultaneous effects both on GA and on BW. Among the top hits of both GA and BW analyses, regions located in *COASY, BLCAP* and *ESRP2* also mediated the relationship between GA on BW, suggesting a reverse causality in the relationship between GA and the methylome.

**Discussion:** HDMAX2 outperformed existing approaches and revealed an unsuspected complexity of the causal relationships between exposure to MS and BW at the epigenome-wide level. HDMAX2 is applicable to a wide range of tissues and omic layers.
