## Supplemental tables for "High Dimensional Mediation Analysis: a new method applied to maternal smoking, placental DNA methylation and birth outcomes"

### Sheet: Table S1
Table S1: High Dimensional Mediation Analysis (HDMAX2) of maternal smoking on birth weight through CpGs at FDR 10%.
CpG			P-value		Max2		Indirect Effect
Id	Position	Gene (distance)	X->M	M->Y	P-value	Q-value	Beta	CI	P-value
cg00025663	2:10827685	NOL10	0.000372163	0.0027534	7.58124e-06	0.0917752	-26.8203	[-47.4; -6.23]	0.0201748
cg00108098	3:122637664	SEMA5B	0.000378351	0.00153066	2.34293e-06	0.0465094	-28.6799	[-55.65; -8.13]	0.000412143
cg00232059	22:45131501	PRR5	0.000645391	0.0029858	8.91503e-06	0.0981686	26.5486	[6.56; 49.49]	0.000241047
cg00692462	1:4773089	AJAP1	0.000682946	0.000156181	4.66415e-07	0.0235336	-32.1838	[-58.99; -10.49]	0.000321531
cg00840341	16:17609453	XYLT1 (44714)	2.1982e-05	0.000687494	4.72648e-07	0.0236646	-36.1295	[-62.78; -13.56]	0.000813387
cg01177854	16:68270387	ESRP2 (250)	0.00119538	0.000982699	1.42893e-06	0.0336843	26.9829	[7.62; 45.53]	0.000680966
cg01686933	11:119596104	NECTIN1	3.03376e-06	0.000835346	6.97802e-07	0.0273398	-41.2835	[-77.01; -12.94]	0.000492636
cg02034222	2:74753281	DQX1	0.000709866	0.00207206	4.29345e-06	0.0688308	-27.6981	[-54.67; -7.25]	0.000720997
cg02151101	4:53439190	USP46 (17935)	6.26173e-07	0.000125689	1.57978e-08	0.00297922	47.5137	[19.35; 82.63]	0.000144759
cg07156115	7:17379753	AHR	1.17339e-05	0.000855857	7.32491e-07	0.0277686	-39.4266	[-69.65; -13.97]	0.000513068
cg08694699	16:68270282	ESRP2 (145)	0.00107566	0.000577746	1.15705e-06	0.0314034	30.3771	[8.55; 54.1]	0.000709672
cg10406538	17:6024454	WSCD1	0.00249088	0.000847964	6.20447e-06	0.0836911	26.219	[9.73; 51.5]	0.000298265
cg10624729	1:78298207	MIGA1	1.6958e-05	0.000226991	5.15251e-08	0.00647788	-41.3032	[-74.5; -16.7]	0.000878332
cg10778780	3:42307866	CCK (203)	0.000553906	0.00280358	7.86005e-06	0.0932146	26.2997	[6.96; 50.18]	0.00079191
cg11362604	15:37389585	MEIS2	0.00112948	0.000141874	1.27572e-06	0.0320773	-31.1618	[-54.46; -10.27]	0.000503826
cg12160741	14:105760556	BRF1	0.00144358	0.000986049	2.08391e-06	0.0433054	-26.0283	[-55.99; -6.73]	0.000761082
cg12255774	11:61689144	RAB3IL1 (1402)	0.000200229	0.000892944	7.97349e-07	0.0284998	-31.3036	[-56.8; -12.7]	0.000178097
cg13195895	1:147012788	BCL9 (392)	0.00286751	0.00196973	8.22264e-06	0.0950011	-24.6332	[-46.09; -5.39]	0.0203794
cg13800049	17:7466856	SENP3-EIF4A1	0.000609766	0.000231072	3.71814e-07	0.0212623	-32.0658	[-54.68; -14.07]	0.000774719
cg14329026	20:35274941	SLA2 (321)	0.000878168	0.00223262	4.98461e-06	0.0748108	-24.767	[-48.77; -5.81]	0.000459168
cg14502606	17:40718952	MLX (124)	0.00101879	1.21484e-05	1.03794e-06	0.0306102	-38.4718	[-67.62; -17.17]	0.000110188
cg15035421	3:182631849	ATP11B	0.00114522	0.00294914	8.69741e-06	0.0972056	23.5354	[7.21; 44.13]	0.0203301
cg15676719	1:167598521	RCSD1 (951)	0.00184576	0.000338703	3.40685e-06	0.0598516	-31.054	[-60.24; -10.44]	0.0205937
cg16593917	1:45793300	HPDL	0.00301819	0.0027445	9.1095e-06	0.0990056	23.31	[4.32; 45.28]	0.0209984
cg18817444	17:39306458	KRTAP4-5 (403)	1.69413e-07	0.00238477	5.68711e-06	0.0801543	41.5997	[16.15; 69.99]	0.000975619
cg19406975	1:249110746	SH3BP5L	1.82731e-05	0.000304403	9.26609e-08	0.0087372	-40.6477	[-78.37; -14.48]	0.000588646
cg20482145	17:8525165	MYH10	0.00300548	0.000286029	9.03292e-06	0.0986786	-28.1157	[-48.13; -6.56]	0.000937134
cg22211672	15:74610366	CCDC33	0.0011264	0.00034	1.26877e-06	0.0320406	30.5922	[10.89; 58.43]	0.00060241
cg24571086	10:123371156	FGFR2 (13183)	0.00172869	0.000522994	2.98836e-06	0.0549869	-29.2309	[-51.56; -10.84]	0.000335319
cg25175240	15:69849786	DRAIC	0.00034515	0.0013229	1.75007e-06	0.0387046	32.0703	[10.93; 55.65]	0.000848886
cg26039141	11:75113160	RPS3	0.000904885	0.000939645	8.82933e-07	0.0293459	-28.2237	[-50.67; -11.71]	0.000271566
cg26814650	1:1269399	TAS1R3	5.34935e-08	0.000103488	1.07097e-08	0.00297922	55.9199	[29.57; 86.86]	0.000687113

### Sheet: Table S2
Table S2: High Dimensional Mediation Analysis (HDMAX2) of maternal smoking on birth weight through AMRs at FDR 10%.
					indirect effect
AMR (chr:start-end	Gene (distance)	n CpGs	P-value	Q-value	Beta	CI	P-value
1 : 2171078 - 2171376	SKI	2	1.34376e-06	2.87482e-06	-18.8453	[-39.29; -2.07]	0.0409
1 : 226926913 - 226927091	ITPKB (68)	3	7.50662e-08	4.06241e-07	12.5423	[1.2; 31.92]	0.020284
10 : 122708861 - 122709152	WDR11 (39859)	2	2.7911e-06	4.66875e-06	17.3349	[1.44; 40.37]	0.0207077
10 : 8094553 - 8094802	GATA3-AS1	2	7.25558e-10	1.33503e-08	-16.9517	[-34.24; -2]	0.0206017
11 : 32355446 - 32355632	WT1 (53811)	2	4.32263e-07	1.37132e-06	-15.0374	[-35.32; -1.12]	0.0205464
16 : 433561 - 433838	LOC100134368	3	1.35967e-06	2.87482e-06	11.1135	[0.65; 27.05]	0.0205754
16 : 4714769 - 4714938	MGRN1	2	1.03315e-06	2.37625e-06	-22.0797	[-44.12; -3.37]	0.000238021
16 : 68269417 - 68270510	ESRP2	8	4.03714e-18	1.85709e-16	33.0431	[12.75; 54.64]	0.000783925
17 : 40713862 - 40715404	COASY	16	3.20313e-13	9.82293e-12	-25.8888	[-44.06; -8.04]	0.000907533
17 : 40718932 - 40719777	MLX	9	9.37089e-19	8.62122e-17	-26.655	[-50.89; -4.84]	0.00093304
17 : 45949799 - 45950001	SP6 (16587)	2	9.13297e-07	2.21114e-06	-16.6521	[-36.55; -4.39]	0.0204404
17 : 79634966 - 79635196	CCDC137	2	2.85731e-07	1.05149e-06	-18.3018	[-33.96; -4.27]	0.000771575
20 : 36148579 - 36149235	BLCAP	29	9.84426e-11	2.26418e-09	-18.8449	[-34.96; -5.23]	0.000299972
3 : 195849490 - 195849797	LINC00885 (19831)	2	6.64995e-07	1.88817e-06	-25.8235	[-54.64; -7.82]	0.000654157
3 : 64211113 - 64211587	PRICKLE2 (23)	3	3.55084e-08	2.72231e-07	17.5142	[2.33; 41.62]	0.020889
4 : 188916790 - 188917066	ZFP42	5	1.37491e-06	2.87482e-06	-11.8016	[-31.77; -1.19]	0.000154596
5 : 127872049 - 127872452	FBN2	3	1.37956e-08	1.5865e-07	20.8401	[6.37; 45.74]	0.000621346
6 : 2697880 - 2698160	MYLK4	3	8.5286e-08	4.35906e-07	-19.0314	[-41.54; -3.64]	0.000344026
7 : 130080968 - 130081362	CEP41	8	7.44115e-06	9.7798e-06	10.0883	[0.67; 29.03]	0.0408105

### Sheet: Table S3
Table S3: High Dimensional Mediation Analysis (HDMAX2) of maternal smoking on gestational age at delivery through CpGs at FDR 10%.
CpG			P-value		Max2		Indirect Effect
Id	Position	Gene (distance)	X->M	M->Y	P-value	Q-value	Beta	CI	P-value
cg04671476	5:180240653	MGAT1	0.000487573	0.000173676	2.37727e-07	0.0464173	0.0980307	[0.03; 0.17]	0.000705095
cg04908961	13:92003278	MIR17HG	0.000958425	5.67721e-05	9.18579e-07	0.0627425	-0.0921503	[-0.18; -0.03]	0.000845263
cg06344553	10:131684893	EBF3	0.000992326	0.00181028	3.27712e-06	0.0826625	-0.0756879	[-0.15; -0.02]	0.000294089
cg08402058	20:36148961	BLCAP	0.000915592	0.0010204	1.04122e-06	0.0637043	-0.085618	[-0.16; -0.03]	0.000736011
cg10298741	16:73019173	ZFHX3	0.000694001	0.000545354	4.81637e-07	0.0562065	-0.0844819	[-0.15; -0.03]	0.00058919
cg10655499	3:53084209	SFMBT1 (4119)	0.00171171	0.00112463	2.92993e-06	0.0787451	0.0812249	[0.02; 0.14]	0.000387228
cg13432294	1:8937640	ENO1	0.000272695	0.00178197	3.17543e-06	0.0815658	-0.0852791	[-0.14; -0.03]	0.000677982
cg14327995	19:42894499	CNFN (54)	0.000780597	0.00143769	2.06694e-06	0.0675534	-0.0787266	[-0.14; -0.03]	0.000998538
cg14389122	15:74945851	EDC3	0.000209056	0.00106321	1.13042e-06	0.0642868	-0.0899675	[-0.17; -0.04]	0.000483649
cg17740822	12:89744609	DUSP6	0.00121292	0.000547152	1.47117e-06	0.0659162	-0.0867403	[-0.15; -0.03]	0.000469807
cg18426477	17:48764504	ABCC3	0.00123207	0.00133397	1.77948e-06	0.0668906	0.0671484	[0.02; 0.13]	0.000121502
cg19548448	5:160278962	ATP10B	0.000181757	0.000495338	2.4536e-07	0.0464173	0.0956852	[0.03; 0.19]	0.000966245
cg20722088	12:89742886	DUSP6	1.515e-09	0.0013624	1.85614e-06	0.0670861	-0.135085	[-0.21; -0.04]	0.000215948
cg20783699	20:36148767	BLCAP	0.00134005	0.000790622	1.79572e-06	0.0669333	-0.0787666	[-0.16; -0.02]	0.000752555
cg21101086	2:39836209	MAP4K3-DT (4992)	0.00146542	0.000121385	2.14744e-06	0.0677091	0.0860268	[0.04; 0.15]	0.000214376

### Sheet: Table S4
Table S4: High Dimensional Mediation Analysis (HDMAX2) of maternal smoking on gestational age at delivery through AMRs at FDR 10%.
					indirect effect
AMR (chr:start-end	Gene (distance)	n CpGs	P-value	Q-value	Beta	CI	P-value
1 : 2171078 - 2171376	SKI	2	9.21444e-07	2.28655e-06	-0.0592439	[-0.14; -0.01]	0.000190925		-0.493699
1 : 28906332 - 28906661	SNHG12	4	7.89096e-09	4.40579e-08	-0.092134	[-0.15; -0.03]	0.000257412
11 : 67232391 - 67232634	TMEM134	2	7.1292e-06	9.56377e-06	0.0514454	[0.01; 0.11]	0.040845
14 : 69256799 - 69257100	ZFP36L1	2	5.28812e-06	7.38134e-06	0.042448	[0; 0.09]	0.0201384
16 : 2848919 - 2849267	PRSS41	2	1.94064e-11	2.60046e-10	0.0582587	[0.02; 0.13]	0.00024404
16 : 68270251 - 68270510	ESRP2 (115)	4	6.4264e-09	4.30569e-08	0.069976	[0.01; 0.14]	0.000789017
17 : 38334055 - 38334562	RAPGEFL1	6	8.13747e-11	9.08684e-10	0.0660609	[0.02; 0.12]	0.000383829
17 : 40714100 - 40714374	COASY	2	2.84057e-06	4.54958e-06	-0.0600116	[-0.12; -0.01]	0.0205563
17 : 43339450 - 43339954	MAP3K14-AS1	8	5.34625e-07	1.4381e-06	0.0625323	[0.01; 0.13]	0.0401161
17 : 47091461 - 47092395	IGF2BP1	6	7.09146e-09	4.31934e-08	0.0592348	[0.01; 0.12]	0.000460807
19 : 1852004 - 1852288	KLF16 (231)	2	2.00849e-06	3.637e-06	0.0493495	[0; 0.12]	0.0408241
19 : 1908254 - 1908511	SCAMP4	2	2.89618e-06	4.54958e-06	0.0588171	[0.01; 0.13]	0.0406716
2 : 27308999 - 27309276	EMILIN1	2	2.11757e-10	1.77347e-09	0.0702624	[0.02; 0.14]	0.000700604
20 : 36148579 - 36149354	BLCAP	29	1.13329e-10	1.08472e-09	-0.0619718	[-0.12; -0.02]	0.000653728
21 : 46378365 - 46378748	FAM207A	2	1.38761e-08	7.15152e-08	0.0522092	[0.01; 0.12]	0.0202237
3 : 138658365 - 138658677	FOXL2 (4510)	2	1.0426e-07	3.88079e-07	0.0410682	[0; 0.09]	0.0403866
5 : 140723577 - 140723807	PCDHGA1	2	1.06717e-06	2.46554e-06	0.0395532	[0.01; 0.09]	0.0207578
5 : 149546195 - 149547069	CDX1	8	3.97778e-15	8.8837e-14	0.0683699	[0.01; 0.15]	0.000105923
6 : 1608518 - 1608790	FOXC1 (2012)	2	2.43749e-06	4.18748e-06	-0.051579	[-0.1; -0.01]	0.000559061
6 : 30582296 - 30582539	PPP1R10	2	5.36604e-07	1.4381e-06	0.0639841	[0.02; 0.12]	0.000473702
6 : 32116086 - 32117211	PRRT1	23	1.9162e-18	6.41927e-17	0.0523684	[0.02; 0.11]	0.000187822
6 : 33245303 - 33245927	B3GALT4	23	1.11678e-13	1.87061e-12	0.0963365	[0.04; 0.17]	0.000809096
7 : 95025733 - 95026625	PON1 (48)	18	4.73695e-20	3.17376e-18	0.0653779	[0; 0.13]	0.0206254
